# Emergency department presentations of community-acquired lower respiratory tract disease in Bristol, UK: a prospective cohort study 2022-2023

**DOI:** 10.1101/2025.02.10.25321388

**Authors:** Catherine Hyams, Robert Challen, Maria Lahuerta, Elizabeth Begier, Serena McGuinness, Madeleine Clout, Jo Southern, James Campling, Jennifer Oliver, Christian Theilacker, Gillian Ellsbury, Nick Maskell, Bradford Gessner, Leon Danon, Adam Finn, the AvonCAP Research Group

## Abstract

**Background:** Recent reports highlight the importance of acute lower respiratory tract disease (aLRTD) for patients, but data describing incidence and burden in emergency departments (ED) are lacking.

**Methods:** A cohort study ascertaining cases prospectively at two EDs in Bristol, UK, enrolling adults (≥18years [y]) presenting with aLRTD from 01-Aug-22 to 31-Jul-23. Multivariate logistic regression modelled risk of hospitalisation. Incidence was estimated per 1000 person-years, using adult population estimates for AvonCAP study catchment area.

**Results:** 151865 ED visits, with 9452 (6.2%) aLRTD cases: 2376 (25%) were discharged and 7076 (75%) subsequently hospitalised, including: 3663 (38.8%) pneumonia, 4167 (44.1%) non-pneumonic lower respiratory tract infection (NP-LRTI) and 1622 (17.2%) cases without evidence of infection. Univariate analysis demonstrated aLRTD patients discharged were younger than those hospitalised (median age 43.4y, IQR:29.4-62.3 versus 74.0y, IQR:59.8-83.5), and less likely to have pneumonia (17.0% versus 46.0%, respectively). Smoking, heart failure at presentation and underlying chronic cardiac disease conferred risk of admission, above an age effect in the adjusted logistic regression model.

Total ED aLRTD incidence was 12.8/1000 person-years (9.6 admitted, 3.2 seen and discharged), with incidences of 7.0 and 36.8/1000 person-years in 18-64y and ≥65y, respectively, and incidence increased with patient age: 39.5 and 82.5/1000 person-years in 75-84y and ≥85y age groups, respectively.

**Interpretation:** We report a higher ED aLRTD incidence than in recent British Thoracic Society and Getting It Right First Time reports. This is concerning, particularly in older adults, and may be reduced by respiratory disease optimisation and public health initiatives including smoking cessation and vaccination programmes.

**KEY MESSAGES:** *What is already known on this topic:* The incidence of acute lower respiratory tract disease (aLRTD) is high in secondary care settings, particularly in emergency departments (ED), with the BTS and Getting It Right First Time reports showing increasing incidence before the emergence of SARS-CoV-2.

*What this study adds:* This study provides accurate population-based estimates of the incidence of aLRTD seen in ED following the emergence of SARS-CoV-2, as well as detailed descriptions of these patients, stratified by requirement for hospital admission.

*How this study might affect research, practice or policy:* These data and analyses are essential to inform public health decision-making and planning to ensure the appropriate resource allocation and treatment for patients with aLRTD. They highlight the importance of chronic underlying cardiac and respiratory disease as risk factors for aLRTD and admission, and patient outcomes may be improved through disease optimization, as well as smoking cessation and vaccination programmes.
