## Supplementary Table 8 for "Emergency department presentations of community-acquired lower respiratory tract disease in Bristol, UK: a prospective cohort study 2022-2023"

### Sheet: Sheet1
Supplementary Table 8: Results of viral testing for patients with aLRTD in ED
a) Results of eligible patients who were seen and treated with ED
Month	Total aLRTD Patients	aLRTD Patients Tested	Adenovirus	Bordetella parapertussis (IS1001)	Bordetella pertussis (ptxP)	Chlamydia pneumoniae	COVID-19	Coronavirus 229E	Coronavirus HKU1	Coronavirus NL63	Coronavirus OC43	Human Metapneumovirus	Rhinovirus/ Enterovirus	Influenza A	Influenza B	MERS	Mycoplasma pneumoniae	Parainfluenza Type 1	Parainfluenza Type 2	Parainfluenza Type 3	Parainfluenza Type 4	RSV	Other
	Number	N (% total)	N (% tested that month)	N (% tested that month)	N (% tested that month)	N (% tested that month)	N (% tested that month)	N (% tested that month)	N (% tested that month)	N (% tested that month)	N (% tested that month)	N (% tested that month)	N (% tested that month)	N (% tested that month)	N (% tested that month)	N (% tested that month)	N (% tested that month)	N (% tested that month)	N (% tested that month)	N (% tested that month)	N (% tested that month)	N (% tested that month)	N (% tested that month)
Aug	193	100 (51.8)	0 (0)	0 (0)	0 (0)	0 (0)	39 (39.0)	0 (0)	0 (0)	0 (0)	0 (0)	0 (0)	0 (0)	0 (0)	0 (0)	0 (0)	0 (0)	0 (0)	0 (0)	0 (0)	0 (0)	0 (0)	0 (0)
Sept	190	78 (40.1)	0 (0)	0 (0)	0 (0)	0 (0)	34 (43.6)	0 (0)	0 (0)	0 (0)	0 (0)	0 (0)	0 (0)	0 (0)	0 (0)	0 (0)	0 (0)	0 (0)	0 (0)	0 (0)	0 (0)	0 (0)	0 (0)
Oct	234	136 (58.1)	0 (0)	0 (0)	0 (0)	0 (0)	60 (44.1)	0 (0)	0 (0)	0 (0)	0 (0)	0 (0)	0 (0)	0 (0)	0 (0)	0 (0)	0 (0)	0 (0)	0 (0)	0 (0)	0 (0)	0 (0)	0 (0)
Nov	212	101 (47.6)	1 (1)	0 (0)	0 (0)	0 (0)	28 (27.7)	0 (0)	0 (0)	0 (0)	0 (0)	0 (0)	0 (0)	1 (1)	0 (0)	0 (0)	0 (0)	0 (0)	0 (0)	0 (0)	0 (0)	0 (0)	0 (0)
Dec	389	208 (53.5)	0 (0)	0 (0)	0 (0)	0 (0)	50 (24.0)	0 (0)	0 (0)	0 (0)	1 (0.5)	0 (0)	0 (0)	34 (16.3)	0 (0)	0 (0)	0 (0)	0 (0)	0 (0)	0 (0)	0 (0)	2 (1.0)	0 (0)
Jan	175	76 (43.4)	0 (0)	0 (0)	0 (0)	0 (0)	11 (14.5)	0 (0)	0 (0)	0 (0)	0 (0)	0 (0)	0 (0)	4 (5.3)	3 (3.9)	0 (0)	0 (0)	0 (0)	0 (0)	0 (0)	0 (0)	3 (3.9)	0 (0)
Feb	145	51 (35.2)	0 (0)	0 (0)	0 (0)	0 (0)	13 (25.4)	0 (0)	0 (0)	0 (0)	0 (0)	0 (0)	0 (0)	1 (2.0)	3 (5.9)	0 (0)	0 (0)	0 (0)	0 (0)	2 (3.9)	0 (0)	0 (0)	0 (0)
Mar	180	69 (38.3)	0 (0)	0 (0)	0 (0)	0 (0)	17 (24.6)	0 (0)	0 (0)	0 (0)	3 (4.3)	0 (0)	0 (0)	0 (0)	7 (10.1)	0 (0)	0 (0)	0 (0)	0 (0)	0 (0)	0 (0)	0 (0)	1 (1.4)
Apr	163	61 (37.4)	0 (0)	0 (0)	0 (0)	0 (0)	14 (23.0)	0 (0)	0 (0)	0 (0)	0 (0)	0 (0)	0 (0)	0 (0)	2 (3.3)	0 (0)	0 (0)	0 (0)	0 (0)	0 (0)	0 (0)	0 (0)	0 (0)
May	176	52 (29.5)	0 (0)	0 (0)	0 (0)	0 (0)	22 (42.3)	0 (0)	0 (0)	0 (0)	0 (0)	0 (0)	0 (0)	0 (0)	0 (0)	0 (0)	0 (0)	0 (0)	0 (0)	0 (0)	0 (0)	0 (0)	0 (0)
June	159	57 (35.8)	0 (0)	0 (0)	0 (0)	0 (0)	7 (12.3)	0 (0)	0 (0)	0 (0)	0 (0)	0 (0)	0 (0)	0 (0)	0 (0)	0 (0)	0 (0)	0 (0)	0 (0)	0 (0)	0 (0)	0 (0)	0 (0)
July	160	47 (29.4)	0 (0)	0 (0)	0 (0)	0 (0)	10 (21.3)	0 (0)	0 (0)	0 (0)	0 (0)	0 (0)	0 (0)	0 (0)	0 (0)	0 (0)	0 (0)	0 (0)	0 (0)	0 (0)	0 (0)	0 (0)	0 (0)
TOTAL	2376	1036 (42.4)	1 (0.1)	0 (0)	0 (0)	0 (0)	305 (29.4)	0 (0)	0 (0)	0 (0)	4 (0.4)	0 (0)	0 (0)	40 (3.9)	15 (1.4)	0 (0)	0 (0)	0 (0)	0 (0)	2 (0.2)	0 (0)	5 (0.5)	1 (0.1)
b) Results of teligible patients who were hospitalised from ED
Month	Total aLRTD Patients	aLRTD Patients Tested	Adenovirus	Bordetella parapertussis (IS1001)	Bordetella pertussis (ptxP)	Chlamydia pneumoniae	COVID-19	Coronavirus 229E	Coronavirus HKU1	Coronavirus NL63	Coronavirus OC43	Human Metapneumovirus	Rhinovirus/ Enterovirus	Influenza A	Influenza B	MERS	Mycoplasma pneumoniae	Parainfluenza Type 1	Parainfluenza Type 2	Parainfluenza Type 3	Parainfluenza Type 4	RSV	Other
	Number	N (% total)	N (% tested that month)	N (% tested that month)	N (% tested that month)	N (% tested that month)	N (% tested that month)	N (% tested that month)	N (% tested that month)	N (% tested that month)	N (% tested that month)	N (% tested that month)	N (% tested that month)	N (% tested that month)	N (% tested that month)	N (% tested that month)	N (% tested that month)	N (% tested that month)	N (% tested that month)	N (% tested that month)	N (% tested that month)	N (% tested that month)	N (% tested that month)
Aug	575	290 (50.4)	0 (0)	0 (0)	0 (0)	0 (0)	200 (70.0)	0 (0)	0 (0)	0 (0)	0 (0)	0 (0)	2 (0.7)	1 (0.3)	0 (0)	0 (0)	0 (0)	0 (0)	0 (0)	0 (0)	0 (0)	0 (0)	0 (0)
Sept	565	288 (51.0)	0 (0)	0 (0)	0 (0)	0 (0)	250 (86.8)	0 (0)	0 (0)	0 (0)	0 (0)	1 (0.3)	2 (0.7)	2 (0.7)	0 (0)	0 (0)	0 (0)	0 (0)	0 (0)	0 (0)	0 (0)	0 (0)	0 (0)
Oct	688	453 (65.8)	0 (0)	0 (0)	0 (0)	0 (0)	276 (60.7)	0 (0)	0 (0)	0 (0)	0 (0)	1 (0.2)	12 (2.6)	8 (1.8)	0 (0)	0 (0)	0 (0)	0 (0)	0 (0)	0 (0)	0 (0)	3 (0.7)	2 (0.4)
Nov	634	497 (78.3)	0 (0)	0 (0)	0 (0)	0 (0)	195 (39.2)	0 (0)	0 (0)	0 (0)	0 (0)	3 (0.6)	8 (1.6)	26 (5.3)	4 (0.8)	0 (0)	0 (0)	0 (0)	2 (0.4)	0 (0)	0 (0)	14 (2.8)	6 (1.2)
Dec	1160	823 (70.9)	0 (0)	0 (0)	0 (0)	0 (0)	287 (34.9)	0 (0)	0 (0)	0 (0)	0 (0)	10 (1.2)	11 (1.3)	213 (25.9)	8 (1.0)	0 (0)	0 (0)	1 (0.1)	1 (0.1)	0 (0)	1 (0.1)	59 (7.2)	1 (0.1)
Jan	525	428 (81.5)	0 (0)	0 (0)	0 (0)	0 (0)	152 (35.6)	0 (0)	0 (0)	0 (0)	0 (0)	8 (1.9)	2 (0.5)	39 (9.1)	12 (2.8)	0 (0)	0 (0)	0 (0)	1 (0.2)	0 (0)	1 (0.2)	26 (6.1)	0 (0)
Feb	439	353 (80.4)	0 (0)	0 (0)	0 (0)	0 (0)	146 (41.3)	0 (0)	0 (0)	0 (0)	0 (0)	13 (3.7)	10 (2.8)	3 (0.8)	19 (5.4)	0 (0)	0 (0)	0 (0)	0 (0)	1 (0.2)	0 (0)	6 (1.7)	0 (0)
Mar	540	358 (66.3)	1 (0.3)	0 (0)	0 (0)	0 (0)	243 (67.9)	0 (0)	1 (0.3)	0 (0)	0 (0)	1 (0.3)	13 (3.6)	6 (1.7)	10 (2.8)	0 (0)	0 (0)	0 (0)	0 (0)	6 (1.7)	1 (0.3)	7 (2.0)	0 (0)
Apr	485	281 (57.9)	0 (0)	0 (0)	0 (0)	0 (0)	167 (59.4)	0 (0)	0 (0)	0 (0)	0 (0)	4 (1.4)	8 (2.8)	0 (0)	7 (2.5)	0 (0)	0 (0)	0 (0)	0 (0)	6 (2.1)	2 (0.7)	2 (0.7)	0 (0)
May	522	212 (40.6)	0 (0)	0 (0)	0 (0)	0 (0)	92 (43.4)	0 (0)	0 (0)	0 (0)	0 (0)	5 (2.4)	5 (2.4)	1 (0.5)	0 (0)	0 (0)	0 (0)	0 (0)	0 (0)	4 (1.9)	4 (1.9)	3 (1.4)	0 (0)
June	473	199 (42.1)	0 (0)	0 (0)	0 (0)	0 (0)	52 (26.1)	0 (0)	0 (0)	0 (0)	0 (0)	1 (0.5)	2 (1.0)	0 (0)	0 (0)	0 (0)	0 (0)	0 (0)	0 (0)	4 (2.0)	2 (1.0)	0 (0)	0 (0)
July	470	176 (37.44)	0 (0)	0 (0)	0 (0)	0 (0)	86 (48.9)	0 (0)	0 (0)	0 (0)	0 (0)	1 (0.6)	5 (2.8)	0 (0)	0 (0)	0 (0)	0 (0)	0 (0)	0 (0)	4 (1.6)	3 (1.7)	1 (0.6)	0 (0)
TOTAL	7076	4358	1 (0.0)	0 (0)	0 (0)	0 (0)	2146 (49.2)	0 (0)	1 (0.0)	0 (0)	0 (0)	48 (1.1)	80 (1.8)	299 (6.9)	60 (1.4)	0 (0)	0 (0)	0 (0)	4 (0.0)	25 (0.6)	14 (0.3)	121 (2.8)	9 (0.2)
*N indicates the number of visits with any viral pathogen testing. Not all of these events were tested for all pathogens listed.
